# SARS-CoV-2 wastewater variant surveillance: pandemic response leveraging FDA’s GenomeTrakr network

**DOI:** 10.1101/2024.01.10.24301101

**Authors:** Ruth E. Timme, Jacquelina Woods, Jessica L Jones, Kevin R Calci, Rachel Rodriguez, Candace Barnes, Elizabeth Leard, Mark Craven, Haifeng Chen, Cameron Boerner, Christopher Grim, Amanda M. Windsor, Padmini Ramachandran, Tim Muruvanda, Hugh Rand, Bereket Tesfaldet, Jasmine Amirzadegan, Tunc Kayikcioglu, Tamara Walsky, Marc Allard, Maria Balkey, C. Hope Bias, Eric Brown, Kathryn Judy, Tina Pfefer, Sandra M Tallent, Maria Hoffmann, James Pettengill, the GenomeTrakr Laboratory consortium

**Affiliations:** Office of Regulatory Science, Center for Food Safety and Applied Nutrition, US Food and Drug Administration, College Park, MD, USA; Gulf Coast Seafood Laboratory, Center for Food Safety and Applied Nutrition, US Food and Drug Administration, Dauphin Island, AL, USA; Office of Applied Research SA, Center for Food Safety and Applied Nutrition, US Food and Drug Administration, Laurel, MD, USA; Office of Analytics and Outreach, Center for Food Safety and Applied Nutrition, US Food and Drug Administration, College Park, MD, USA; Oak Ridge Institute for Science and Education, U.S. Department of Energy, Oak Ridge, TN, USA; Joint Institute for Food Safety and Applied Nutrition (JIFSAN), University of Maryland – College Park, College Park, MD, USA

## Abstract

Wastewater surveillance has emerged as a crucial public health tool for population-level pathogen surveillance. Supported by funding from the American Rescue Plan Act of 2021, the FDA’s genomic epidemiology program, GenomeTrakr, was leveraged to sequence SARS-CoV-2 from wastewater sites across the United States. This initiative required the evaluation, optimization, development, and publication of new methods and analytical tools spanning sample collection through variant analyses. Version-controlled protocols for each step of the process were developed and published on protocols.io. A custom data analysis tool and a publicly accessible dashboard were built to facilitate real-time visualization of the collected data, focusing on the relative abundance of SARS-CoV-2 variants and sub-lineages across different samples and sites throughout the project. From September 2021 through June 2023, a total of 3,389 wastewater samples were collected, with 2,517 undergoing sequencing and submission to NCBI under the umbrella BioProject, PRJNA757291. Sequence data were released with explicit quality control (QC) tags on all sequence records, communicating our confidence in the quality of data. Variant analysis revealed wide circulation of Delta in the fall of 2021 and captured the sweep of Omicron and subsequent diversification of this lineage through the end of the sampling period. This project successfully achieved two important goals for the FDA’s GenomeTrakr program: first, contributing timely genomic data for the SARS-CoV-2 pandemic response, and second, establishing both capacity and best practices for culture-independent, population-level environmental surveillance for other pathogens of interest to the FDA.

**IMPORTANCE:** This manuscript serves two primary objectives. Firstly, it summarizes the genomic and contextual data collected during a Covid-19 pandemic response project, which utilized the FDA’s laboratory network, traditionally employed for sequencing foodborne pathogens, for sequencing SARS-CoV-2 from wastewater samples. Secondly, it outlines best practices for gathering and organizing population-level Next Generation Sequencing (NGS) data collected for culture-free, surveillance of pathogens sourced from environmental samples.
