## Supplemental Table 1 for "SARS-CoV-2 wastewater variant surveillance: pandemic response leveraging FDA’s GenomeTrakr network"

### Sheet: Supp Table 1
Collection Site ID	Address	Laboratory
PAS	Pascagoula, MS	US Food and Drug Administration - Dauphin Island, AL
MOB	Mobile, AL	US Food and Drug Administration - Dauphin Island, AL
51165	Timberville, VA	Virginia Division of Consolidated Laboratory Services
51069	Winchester, VA	Virginia Division of Consolidated Laboratory Services
SC-01	Kershaw County, SC	South Carolina Department of Health and Environmental Control
SC-02	Lexington County, SC	South Carolina Department of Health and Environmental Control
SC-03	Richland County, SC	South Carolina Department of Health and Environmental Control
SC-04	York County, SC	South Carolina Department of Health and Environmental Control
SC-05	Richland County, SC	South Carolina Department of Health and Environmental Control
SC-06	Greenville County, SC	South Carolina Department of Health and Environmental Control
SC-07	Charleston County, SC	South Carolina Department of Health and Environmental Control
SC-08	Georgetown County, SC	South Carolina Department of Health and Environmental Control
SC-09	Horry County, SC	South Carolina Department of Health and Environmental Control
PSU-WWTP-2	Clearfield, PA	Pennsylvania State University - University Park
PSU-WWTP-1	Philipsburg, PA	Pennsylvania State University - University Park
WMPP-1	Waco, TX	Texas Department of State Health Services
WMPP-2	Waco, TX	Texas Department of State Health Services
WFD	Winchester, KY	Kentucky State Cabinet for Health and Family Services
RI-1	Rhode Island	Rhode Island Department of Health
2PB0013*JD	Coldwater, OH	Ohio Department of Agriculture
3PD0047	Rittman, OH	Ohio Department of Agriculture
LCRUD Influent	LaGrange, IN	Indiana Department of Health
Rensselaer WWTP Influent Comp	Rensselaer, IN	Indiana Department of Health
North Yuma	Yuma, AZ	Arizona State Department of Health Services PHL, Translational Genomics Research Insitute (Tgen)
Midtown	S Avenue A and W 28th St.	Arizona State Department of Health Services PHL, Translational Genomics Research Insitute (Tgen)
Desert Dunes	Yuma, AZ	Arizona State Department of Health Services PHL, Translational Genomics Research Insitute (Tgen)
Section 14	Yuma, AZ	Arizona State Department of Health Services PHL, Translational Genomics Research Insitute (Tgen)
Oro Plant	Yuma, AZ	Arizona State Department of Health Services PHL, Translational Genomics Research Insitute (Tgen)
Marwood	Yuma, AZ	Arizona State Department of Health Services PHL, Translational Genomics Research Insitute (Tgen)
East Plant	San Luis, AZ	Arizona State Department of Health Services PHL, Translational Genomics Research Insitute (Tgen)
West Plant	San Luis, AZ	Arizona State Department of Health Services PHL, Translational Genomics Research Insitute (Tgen)
Gadsden	San Luis, AZ	Arizona State Department of Health Services PHL, Translational Genomics Research Insitute (Tgen)
Somerton	Somerton, AZ	Arizona State Department of Health Services PHL, Translational Genomics Research Insitute (Tgen)
Somerton 1	Somerton, AZ	Arizona State Department of Health Services PHL, Translational Genomics Research Insitute (Tgen)
Somerton 2	Somerton, AZ	Arizona State Department of Health Services PHL, Translational Genomics Research Insitute (Tgen)
Wellton	Wellton, AZ	Arizona State Department of Health Services PHL, Translational Genomics Research Insitute (Tgen)
Detention Center	Rio Rico, AZ	Arizona State Department of Health Services PHL, Translational Genomics Research Insitute (Tgen)
Nogales	Nogales, AZ	Arizona State Department of Health Services PHL, Translational Genomics Research Insitute (Tgen)
MA01	Massachusetts	Massachusetts State Department of Public Health
MA02	Massachusetts	Massachusetts State Department of Public Health
MA03	Massachusetts	Massachusetts State Department of Public Health
MA04	Massachusetts	Massachusetts State Department of Public Health
NJDA_CWW_site_001	Pennsville, NJ	New Jersey Department of Agriculture, Animal Health Diagnostic Laboratory
NJDA_CWW_site_002	Bridgeton, NJ	New Jersey Department of Agriculture, Animal Health Diagnostic Laboratory
SouthD-1	Watertown, SD	South Dakota State University
SouthD-2	Sioux Falls, SD	South Dakota State University
SouthD-3	Vermillion, SD	South Dakota State University
TMWRF	Reno, NV	Nevada State Public Health Laboratory
CCWRRF	Carson City, NV	Nevada State Public Health Laboratory
UNR LLC	Reno, NV	Nevada State Public Health Laboratory
UNR PH	Reno, NV	Nevada State Public Health Laboratory
UNR JCSU	Reno, NV	Nevada State Public Health Laboratory
UNR PV	Reno, NV	Nevada State Public Health Laboratory
WA0020419	Richland, WA	Washington State Department of Health
WA0044784	Kennewick, WA	Washington State Department of Health
WA0044962	Pasco, WA	Washington State Department of Health
WA0093317	Spokane, WA	Washington State Department of Health
WA0024473	Spokane, WA	Washington State Department of Health
5405218CD	Spokane, WA	Washington State Department of Health
5406112CD	Spokane, WA	Washington State Department of Health
ST 8031	Ephrata, WA	Washington State Department of Health
WA0023949	Wenatchee, WA	Washington State Department of Health
WA0037052	Port Townsend, WA	Washington State Department of Health
WA0037168	Puyallup, WA	Washington State Department of Health
WA0039624	University Place, WA	Washington State Department of Health
WA0044652	Pullman, WA	Washington State Department of Health
WA0051063	West Richland, WA	Washington State Department of Health
WA0021008	Brewster, WA	Washington State Department of Health
WW-NMLCEM	Las Cruces, NM	New Mexico State University | Food Safety Laboratory
WW-NMLCJH	Las Cruces, NM	New Mexico State University | Food Safety Laboratory
WW-NMDEM	Deming, NM	New Mexico State University | Food Safety Laboratory
NMSU-WWPN	Las Cruces, NM	New Mexico State University | Food Safety Laboratory
NJDOH-1	Atlantic City, NJ	New Jersey Department of Health
NJDOH-2	Millville, NJ	New Jersey Department of Health
0101A	Lynden, WA	Washington State Department of Agriculture FS&CS Laboratory
0110A	Shelton, WA	Washington State Department of Agriculture FS&CS Laboratory
Henderson WRF	Vance County, NC	North Carolina State University - Raleigh
Town of Mount Olive WWTP	Wayne County, NC	North Carolina State University - Raleigh
Wallace Regional WWTP	Dublin County, NC	North Carolina State University - Raleigh
Johnnie Mosley RWRF	Lenoir County, NC	North Carolina State University - Raleigh
