## Supplemental Table 2 for "SARS-CoV-2 wastewater variant surveillance: pandemic response leveraging FDA’s GenomeTrakr network"

### Sheet: pivot tables
Concentration methods			Library prep kits
Row Labels	count		Row Labels	Count
ceres nanotrap	10		Illumina COVIDSeq Assay	3
innovaprep ultrafiltration	2		Illumina DNA prep	5
membrane filtration with addition of mgcl2	1		NEBNext ARTIC SARS-CoV-2 Library Prep Kit (Illumina)	2
peg precipitation + ultracentrifugation	2		NEBNext Ultra II FS DNA Library Prep for Illumina	3
zymo environ water rna kit	1		QIAseq DIRECT Unique Dual Index prep	2
zymo water concentration buffer	1		SNAP SARS-COV-2 Panels	1
Grand Total	17		Swift Normalase Amplicon SARS-COV-2 Panels	1
			Grand Total	17
Amplicon PCR primer scheme
Row Labels	Count		Extraction methods
ARTIC V3	2		Row Labels	count
ARTIC V4	2		macherey-nagel nucleomag dna/rna water kit	1
ARTIC v4.1	1		MagMax Viral kit	4
NEB VarSkip 1a Short	7		MagMax Viral kit + NEB Monarch RNA Cleanup Kit	4
QIAseq DIRECT SARS-CoV-2 Primers	2		neb monarch total rna miniprep kit + zymo onestep pcr inhibitor removal kit	1
SARS-CoV-2 SNAP primer pool	1		qiagen rneasy kit	3
SNAP SARS-CoV-2 Additional Genome Coverage Panel	2		Thermofisher MagMax	1
Grand Total	17		zymo quick-rna viral kit	3
			Grand Total	17
Enrichment assays
Row Labels	Count
Illumina COVIDSeq Assay	3
NEBNext ARTIC SARS-CoV-2 RT-PCR Module	9
QIAseq-DIRECT SARS-CoV-2	2
SNAP SARS-CoV-2 Kit	3
Grand Total	17

### Sheet: JAmetrics_2023_07_31
Datasets	Extraction Method	Concentration Method	Enrichment Kit	Amplicon PCR Primer Scheme	Library Preparation Kit	Percent reads aligned to SARS-CoV-2 reference genome*				Percent SARS-CoV-2 genome covered < 10X Coverage				SRR Accession
n = 17	n = 7	n = 6	n = 6	n = 7	n = 6	WPP-sample_B.01	WPP-sample_C.01	WPP-sample_SA-1.01	WPP-sample_SA-2.01	WPP-sample_B.01	WPP-sample_C.01	WPP-sample_SA-1.01	WPP-sample_SA-2.01	WPP-sample_B.01	WPP-sample_C.01	WPP-sample_SA-1.01	WPP-sample_SA-2.01
Lab-B.8	MagMax Viral kit	Ceres nanotrap	QIAseq-DIRECT SARS-CoV-2	QIAseq DIRECT SARS-CoV-2 Primers	QIAseq DIRECT Unique Dual Index prep	39	43	92	53	76	79	100	99	SRR17657417	SRR17657416	SRR17657415	SRR17657414
Lab-B.7	MagMax Viral kit + NEB Monarch RNA Cleanup Kit	Ceres nanotrap	QIAseq-DIRECT SARS-CoV-2	QIAseq DIRECT SARS-CoV-2 Primers	QIAseq DIRECT Unique Dual Index prep	56	48	85	74	76	90	100	100	SRR17657413	SRR17657412	SRR17657411	SRR17657410
Lab-B.6	MagMax Viral kit	Ceres nanotrap	NEBNext ARTIC SARS-CoV-2 RT-PCR Module	NEB VarSkip 1a Short	NEBNext Ultra II FS DNA Library Prep for Illumina	2	0	83	84	2	0	45	37	SRR17688894	SRR17688893	SRR17688892	SRR17688891
Lab-B.5	MagMax Viral kit + NEB Monarch RNA Cleanup Kit	Ceres nanotrap	NEBNext ARTIC SARS-CoV-2 RT-PCR Module	NEB VarSkip 1a Short	NEBNext Ultra II FS DNA Library Prep for Illumina	0	30	81	75	0	9	61	41	SRR17688890	SRR17688889	SRR17688888	SRR17688887
Lab-B.4	MagMax Viral kit	Ceres nanotrap	NEBNext ARTIC SARS-CoV-2 RT-PCR Module	NEB VarSkip 1a Short	NEBNext ARTIC SARS-CoV-2 Library Prep Kit (Illumina)	4	0	21	26	3	1	30	28	SRR17654141	SRR17654140	SRR17654139	SRR17654138
Lab-B.3	MagMax Viral kit + NEB Monarch RNA Cleanup Kit	Ceres nanotrap	NEBNext ARTIC SARS-CoV-2 RT-PCR Module	NEB VarSkip 1a Short	NEBNext ARTIC SARS-CoV-2 Library Prep Kit (Illumina)	0	19	46	43	1	12	77	44	SRR17654137	SRR17654136	SRR17654135	SRR17654134
Lab-B.2	MagMax Viral kit	Ceres nanotrap	Illumina COVIDSeq Assay	ARTIC V4	Illumina COVIDSeq Assay	0	6	54	0	0	11	46	0	SRR17676242	SRR17676241	SRR17676240	SRR17676239
Lab-B.1	MagMax Viral kit + NEB Monarch RNA Cleanup Kit	Ceres nanotrap	Illumina COVIDSeq Assay	ARTIC V4	Illumina COVIDSeq Assay	0	2	71	59	0	6	82	66	SRR17676238	SRR17676237	SRR17676236	SRR17676235
Lab-A	macherey-nagel nucleomag dna/rna water kit	Ceres nanotrap	NEBNext ARTIC SARS-CoV-2 RT-PCR Module	NEB VarSkip 1a Short	NEBNext Ultra II FS DNA Library Prep for Illumina	52	15	85	80	19	28	100	97	SRR18452474	SRR18452473	SRR18452472	SRR18452471
Lab-D	zymo quick-rna viral kit	innovaprep ultrafiltration	SNAP SARS-CoV-2 Kit	SNAP SARS-CoV-2 Additional Genome Coverage Panel	SNAP SARS-COV-2 Panels	97	97	99	99	74	52	100	99	SRR17805974	SRR17805973	SRR17805972	SRR17805971
Lab-T	zymo quick-rna viral kit	zymo environ water rna kit	SNAP SARS-COV-2 Kit	SARS-CoV-2 SNAP primer pool	Swift Normalase Amplicon SARS-COV-2 Panels	0	0	1	1	59	59	93	67	SRR17839321	SRR17839320	SRR17839319	SRR17839318
Lab-E	neb monarch total rna miniprep kit + zymo onestep pcr inhibitor removal kit	zymo water concentration buffer	NEBNext ARTIC SARS-CoV-2 RT-PCR Module	NEB VarSkip 1a Short	Illumina DNA prep	94	45	99	99	69	40	100	100	SRR17720376	SRR17720375	SRR17720374	SRR17720373
Lab-K	qiagen rneasy kit	membrane filtration with addition of mgcl2	NEBNext ARTIC SARS-CoV-2 RT-PCR Module	ARTIC v4.1	Illumina DNA prep	26	18	27	27	73	79	83	90	SRR17837495	SRR17837494	SRR17837493	SRR17837492
Lab-O	Thermofisher MagMax	ceres nanotrap	Illumina COVIDSeq Assay	ARTIC V3	Illumina COVIDSeq Assay	13	13	11	4	57	59	75	69	SRR17517919	SRR17517918	SRR17517921	SRR17517920
Lab-P	zymo quick-rna viral kit	innovaprep ultrafiltration	NEBNext ARTIC SARS-CoV-2 RT-PCR Module	ARTIC V3	Illumina DNA prep	0	14	42	59	4	11	36	79	SRR18741651	SRR18741650	SRR18741649	SRR18741648
FDA.2	qiagen rneasy kit	peg precipitation + ultracentrifugation	SNAP SARS-COV-2 Kit	SNAP SARS-CoV-2 Additional Genome Coverage Panel	Illumina DNA prep	0	0	2	4	58	36	95	96	SRR17066055	SRR17066053	SRR17066050	SRR17066049
FDA.1	qiagen rneasy kit	peg precipitation + ultracentrifugation	NEBNext ARTIC SARS-CoV-2 RT-PCR Module	NEB VarSkip 1a Short	Illumina DNA prep	51	81	92	79	80	56	100	75	SRR17066054	SRR17066052	SRR17066051	SRR17066048
* Mapping performed after the removal of sequence reads identified to be of human origin
ABR: SNAP = Swift Normalase Amplicon Panel
